# Epigenetic Signatures Reveal Biological Embedding of the Early-Life Environment Two Decades after Exposure to Adversity

**DOI:** 10.64898/2026.01.28.26345020

**Authors:** Archibold Mposhi, Megan Buchanan, Sophie B. Mériaux, Jeanne Le Cleac’H, Martha M.C. Elwenspoek, Fleur A.D. Leenen, Claude P. Muller, Claus Vögele, Jonathan D. Turner

**Affiliations:** Department of Infection and Immunity, Luxembourg Institute of Health, Esch-sur-Alzette, Luxembourg; Faculty of Science Technology and Medicine, University of Luxembourg, Belval Luxembourg; Department of Behavioural and Cognitive Sciences, University of Luxembourg, Belval, Luxembourg

**Keywords:** DNA methylation, early-life adversity, HPA axis, institutionalisation, health trajectories

## Abstract

**Introduction:** Early-life adversity (ELA) encompasses a range of environmental stressors, including physical, emotional, and social challenges that can affect health during the critical early developmental period. Extensive research has linked ELA to negative long-term health outcomes, yet the underlying biological mechanisms remain poorly understood. The current study investigates how early institutional care changes the epigenetic landscape in young adults. The study also provides insights into role of DNA methylation as a potential mediator for disease susceptibility and altered health trajectories.

**Materials and Methods:** DNA was extracted from blood samples obtained from 111 individuals (71 Controls; 40 ELA) who were part of the EpiPath cohort. DNA methylation was measured using the Infinium Methylation EPIC v2.0 BeadChip.

**Results:** 3,785 differentially methylated CpG loci were identified in the ELA group in comparison with the control group (FDR <0.05). Pathway enrichment analysis highlighted biological processes involved in metabolic regulation, stress response, and neurodevelopment, with novel pathways such as GTPase-mediated signalling, efferocytosis and glucuronosyltransferase emerging as potential drivers of the ELA phenotype. A subset of 28 CpG loci was used to develop an epigenetic signature, which showed a significant association with the development of chronic diseases in ELA-exposed individuals.

**Conclusion:** This study reinforces Barker’s concept of sensitive periods and it underscores the enduring impact of ELA in shaping long-term health outcomes. The persistence of DNA methylation patterns decades after exposure to ELA, and their clear association with the resultant phenotype confirms that stable epigenetic imprints play a potential role in long-term disease risk and resilience.
