## Supplementary material for "Epigenetic Signatures Reveal Biological Embedding of the Early-Life Environment Two Decades after Exposure to Adversity": Supplementary Table 2.xlsx

### Sheet: Top genes associated with probe
DNA methylation: DECREASE ↓									DNA methylation: INCREASE ↑
	seqnames	start	end	width	strand	gene_name	gene_type			seqnames	start	end	width	strand	gene_name	gene_type
1	chr6	29672483	29681155	8673	-	ZFP57	protein_coding		1	chr10	1159768	1289426	129659	+	LINC00200	lncRNA
2	chr18	49023703	49048474	24772	+	AC016866.1	lncRNA		2	chr10	1177313	1737525	560213	-	ADARB2	protein_coding
3	chr18	49036387	49461347	424961	-	DYM	protein_coding		3	chr14	101045157	101051795	6639	+	MIR381HG	lncRNA
4	chr17	49230853	49318011	87159	+	FLJ40194	lncRNA		4	chr20	19212642	19722926	510285	+	SLC24A3	protein_coding
5	chr15	92602910	92620015	17106	+	AC091544.5	lncRNA		5	chr20	19242302	19284596	42295	-	SLC24A3-AS1	lncRNA
6	chr10	133070929	133131675	60747	+	ADGRA1	protein_coding		6	chr19	17824780	17848071	23292	-	JAK3	protein_coding
7	chr2	144364364	144521057	156694	-	ZEB2	protein_coding		7	chr12	51238724	51271362	32639	+	DAZAP2	protein_coding
8	chr2	36355778	36551135	195358	+	CRIM1	protein_coding		8	chr12	51244558	51270415	25858	-	SMAGP	protein_coding
9	chr1	154697455	154870281	172827	-	KCNN3	protein_coding		9	chr3	28349178	29767537	1418360	+	AC098650.1	protein_coding
10	chr4	189764391	189940733	176343	-	FRG1-DT	lncRNA		10	chr3	28574791	30010391	1435601	+	RBMS3	protein_coding
11	chr15	29120254	29570723	450470	-	FAM189A1	protein_coding		11	chr2	40097270	40611053	513784	-	SLC8A1	protein_coding
12	chr3	101324205	101513241	189037	-	SENP7	protein_coding		12	chr6	29657002	29672372	15371	+	MOG	protein_coding
13	chr12	48042897	48106079	63183	-	SENP1	protein_coding		13	chr8	737628	1708476	970849	+	DLGAP2	protein_coding
14	chr12	53739611	53898976	159366	+	AC076968.2	lncRNA		14	chr2	46293667	46386697	93031	+	EPAS1	protein_coding
15	chr12	53746337	53757227	10891	-	CISTR	lncRNA		15	chr4	6693878	6697170	3293	+	S100P	protein_coding
16	chr1	209900923	210171389	270467	+	SYT14	protein_coding		16	chr2	215611563	215848954	237392	-	LINC00607	lncRNA
17	chr20	13995369	16053197	2057829	+	MACROD2	protein_coding		17	chr5	56900041	56910714	10674	-	AC008937.1	lncRNA
18	chr20	14522081	14523314	1234	-	AL121582.1	lncRNA		18	chr1	37681570	37692249	10680	-	C1orf109	protein_coding
19	chr12	96194375	96269824	75450	+	ELK3	protein_coding		19	chr10	70478767	70568450	89684	+	PALD1	protein_coding
20	chr8	104330324	104467055	136732	-	DPYS	protein_coding		20	chr1	100538139	100542021	3883	+	GPR88	protein_coding
21	chr8	614746	738106	123361	-	ERICH1	protein_coding		21	chr17	65100812	65227703	126892	+	RGS9	protein_coding
22	chr21	45405165	45513720	108556	+	COL18A1	protein_coding		22	chr7	128709061	128731743	22683	+	FAM71F1	protein_coding
23	chr11	68754620	68844410	89791	-	CPT1A	protein_coding		23	chr9	87944276	87945023	748	-	AL353572.2	processed_pseudogene
24	chr13	113158648	113172386	13739	+	PROZ	protein_coding		24	chr2	239048168	239401654	353487	-	HDAC4	protein_coding
25	chr8	118995452	119108455	113004	+	COLEC10	protein_coding		25	chr12	26335352	26833194	497843	-	ITPR2	protein_coding
26	chr16	788046	800737	12692	+	CHTF18	protein_coding		26	chr6	117907264	118317676	410413	+	SLC35F1	protein_coding
27	chr16	87326987	87392142	65156	-	FBXO31	protein_coding		27	chr15	74630558	74696292	65735	-	EDC3	protein_coding
28	chr1	152168125	152445456	277332	+	FLG-AS1	lncRNA		28	chr1	85249953	85259672	9720	-	C1orf52	protein_coding
29	chr3	66378797	66501263	122467	-	LRIG1	protein_coding		29	chr5	9035033	9546075	511043	-	SEMA5A	protein_coding
30	chr19	33080899	33130542	49644	+	GPATCH1	protein_coding		30	chr15	72751369	72785846	34478	-	ADPGK	protein_coding
31	chr3	108296490	108378285	81796	+	HHLA2	protein_coding		31	chr1	31179745	31239887	60143	-	NKAIN1	protein_coding
32	chr2	108288639	108309915	21277	+	SULT1C2	protein_coding		32	chr13	95019835	95301475	281641	-	ABCC4	protein_coding
33	chr8	13083361	13604610	521250	-	DLC1	protein_coding		33	chr8	8783354	8893630	110277	-	MFHAS1	protein_coding
									34	chr4	37453925	37623495	169571	+	C4orf19	protein_coding
									35	chr16	11679083	11742857	63775	-	TXNDC11	protein_coding
									36	chr17	6651762	6693202	41441	+	C17orf100	protein_coding
									37	chr1	210328252	210676296	348045	+	HHAT	protein_coding
									38	chr15	100553529	100558954	5426	-	PRKXP1	processed_pseudogene
									39	chr12	31671142	31729121	57980	-	AMN1	protein_coding
									40	chr12	31715342	31715781	440	-	STMN1P1	processed_pseudogene
									41	chr17	80544819	80966371	421553	+	RPTOR	protein_coding
									42	chr6	36390551	36442854	52304	-	PXT1	protein_coding
									43	chr10	3066333	3137718	71386	+	PFKP	protein_coding
									44	chr6	133240598	133532128	291531	+	EYA4	protein_coding
									45	chr6	44727921	44830188	102268	+	AL133334.1	lncRNA
									46	chr6	44809317	45377953	568637	-	SUPT3H	protein_coding
									47	chr2	223051814	223198399	146586	+	KCNE4	protein_coding

### Sheet: Delta-Betas_Associated probes
DNA methylation: DECREASE ↓											DNA methylation: INCREASE ↑
Probe_ID	Delta Beta	P-value	FDR	chromosome	start	end	width	strand	associated gene		Probe_ID	Delta Beta	P-value	FDR	chromosome	start	end	width	strand	associated gene
cg12545480_TC21	-0.127797	2.91379e-11	7.00568e-06	chr1	209926103	209926104	2	+	SYT14		cg21700663_BC21	0.231697	9.96533e-11	1.19799e-05	chr15	100553695	100553696	2	+	PRKXP1
cg23586821_BC21	-0.160162	1.51672e-10	1.56287e-05	chr6	149489009	149489010	2	-	NA		cg08758993_TC21	0.102841	8.25961e-10	4.81363e-05	chr17	65154788	65154789	2	-	RGS9
cg13962846_BC21	-0.207929	2.39485e-10	2.15925e-05	chr1	7913238	7913239	2	-	NA		cg15642350_TC21	0.108662	2.12734e-09	9.02611e-05	chr11	71423614	71423615	2	+	NA
cg03609649_TC21	-0.162681	4.86284e-09	0.000138648	chr2	144365272	144365273	2	+	ZEB2		cg17181940_BC21	0.105548	1.09581e-08	0.00019901	chr15	74655734	74655735	2	+	EDC3
cg18462596_TC21	-0.101277	6.07498e-09	0.000151098	chr12	53754313	53754314	2	+	AC076968.2,CISTR		cg23008279_TC21	0.145573	1.14124e-08	0.00019901	chr12	31715446	31715447	2	+	AMN1,STMN1P1
cg24407060_BC21	-0.13985	8.25677e-09	0.000175164	chr19	33082263	33082264	2	-	GPATCH1		cg07237217_TC21	0.153215	3.8116e-08	0.000392849	chr10	70495313	70495314	2	+	PALD1
cg08904058_TC21	-0.119369	9.8288e-09	0.000191607	chr15	29567223	29567224	2	+	FAM189A1		cg05279622_BC21	0.100352	4.47867e-08	0.000409495	chr6	29661981	29661982	2	-	MOG
cg09611599_TC21	-0.195984	1.29271e-08	0.00019901	chr11	20360951	20360952	2	+	NA		cg23024022_BC21	0.134229	5.60075e-08	0.000482774	chr17	78961332	78961333	2	+	NA
cg08849061_BC21	-0.103351	1.96841e-08	0.000267887	chr5	168590630	168590631	2	+	NA		cg23678210_TC21	0.113411	5.62225e-08	0.000482774	chr6	36424075	36424076	2	-	PXT1
cg16511098_TC21	-0.219072	2.54708e-08	0.000328071	chr11	67264032	67264033	2	+	NA		cg25075347_BC21	0.126045	6.28779e-08	0.000513621	chr6	133410663	133410664	2	+	EYA4
cg06018725_TC21	-0.115089	2.88127e-08	0.000352246	chr3	194851646	194851647	2	-	NA		cg03272225_TC21	0.100037	6.43557e-08	0.000515772	chr19	17846297	17846298	2	-	JAK3
cg04259027_BC21	-0.170482	3.46629e-08	0.000384649	chr2	36468467	36468468	2	-	CRIM1		cg04719975_BC21	0.102665	9.08367e-08	0.000642355	chr2	40488477	40488478	2	-	SLC8A1
cg13764858_BC21	-0.100464	3.93592e-08	0.000399854	chr20	14523131	14523132	2	-	MACROD2,AL121582.1		cg21538095_BC21	0.115593	1.17953e-07	0.000741459	chr1	210343432	210343433	2	+	HHAT
cg15844419_BC21	-0.108042	7.2607e-08	0.000539909	chr21	45430751	45430752	2	+	COL18A1		cg14865678_BC21	0.116398	1.2743e-07	0.000778941	chr2	239062346	239062347	2	-	HDAC4
cg10239804_TC21	-0.127817	8.67277e-08	0.000625563	chr12	48104587	48104588	2	+	SENP1		cg07412545_BC21	0.173693	1.45168e-07	0.000834843	chr1	100538368	100538369	2	-	GPR88
cg12451061_TC21	-0.155378	1.08893e-07	0.000720587	chr12	53754260	53754261	2	+	AC076968.2,CISTR		cg06087988_BC21	0.163459	1.64415e-07	0.000885012	chr2	46340121	46340122	2	+	EPAS1
cg01824150_BC21	-0.116002	1.51903e-07	0.000842794	chr17	49265113	49265114	2	+	FLJ40194		cg02305391_BC21	0.103327	2.02458e-07	0.000986705	chr10	1272016	1272017	2	-	LINC00200,ADARB2
cg20946159_TC21	-0.117144	2.00347e-07	0.000986705	chr16	795754	795755	2	-	CHTF18		cg14886706_TC21	0.295439	2.88843e-07	0.00122554	chr12	26505545	26505546	2	+	ITPR2
cg16541239_BC21	-0.190008	2.28837e-07	0.00107828	chr11	68818439	68818440	2	-	CPT1A		cg03645661_TC21	0.176991	4.20597e-07	0.00154701	chr12	51262883	51262884	2	-	DAZAP2,SMAGP
cg02673002_TC21	-0.183127	3.12634e-07	0.00127325	chr11	74748272	74748273	2	+	NA		cg05682581_BC21	0.106408	4.62469e-07	0.00164324	chr8	979958	979959	2	-	DLGAP2
cg23145472_BC21	-0.116707	3.16166e-07	0.00127325	chr3	66472500	66472501	2	-	LRIG1		cg25614265_BC21	0.105976	4.79708e-07	0.00167967	chr2	223059735	223059736	2	+	KCNE4
cg06703343_BC21	-0.119308	3.7307e-07	0.001421	chr22	36167000	36167001	2	+	NA		cg06223162_BC21	0.208745	5.92282e-07	0.00190719	chr1	100538132	100538133	2	-	NA
cg27128435_BC21	-0.173695	5.26124e-07	0.00178165	chr1	68600404	68600405	2	-	NA		cg12560447_BC21	0.117506	6.74345e-07	0.00205233	chr7	128714911	128714912	2	-	FAM71F1
cg25699073_TC21	-0.126341	5.31346e-07	0.00179092	chr6	29680604	29680605	2	-	ZFP57		cg26236143_BC21	0.153062	6.73104e-07	0.00205233	chr3	29335669	29335670	2	-	AC098650.1,RBMS3
cg03139414_BC21	-0.132942	8.8391e-07	0.00239077	chr15	52100652	52100653	2	+	NA		cg02882979_TC21	0.120272	6.94916e-07	0.00207983	chr14	101046255	101046256	2	+	MIR381HG
cg12644888_TC21	-0.106276	1.11806e-06	0.00268817	chr6	29680583	29680584	2	-	ZFP57		cg06202614_TC21	0.126749	8.16353e-07	0.00230012	chr2	215831532	215831533	2	+	LINC00607
cg15708526_TC21	-0.112803	1.45473e-06	0.00309525	chr6	29680494	29680495	2	+	ZFP57		cg20011360_BC21	0.117486	8.33752e-07	0.00234001	chr4	37584038	37584039	2	+	C4orf19
cg04071440_BC21	-0.129643	1.77963e-06	0.00350813	chr6	29680498	29680499	2	-	ZFP57		cg08993331_TC21	0.106906	9.24702e-07	0.00242539	chr2	45083391	45083392	2	-	NA
cg24769830_TC21	-0.107908	2.23467e-06	0.00398975	chr3	108322661	108322662	2	+	HHLA2		cg18621232_TC21	0.107975	9.86892e-07	0.00253324	chr1	31208849	31208850	2	-	NKAIN1
cg03449857_BC21	-0.189862	2.29693e-06	0.00407068	chr6	29680846	29680847	2	-	ZFP57		cg10157098_TC21	0.136318	1.04531e-06	0.002591	chr7	128714913	128714914	2	-	FAM71F1
cg16885113_TC21	-0.178285	2.55175e-06	0.00431046	chr6	29680730	29680731	2	-	ZFP57		cg04693663_BC21	0.130599	1.21866e-06	0.00281735	chr3	29335404	29335405	2	-	AC098650.1,RBMS3
cg15570656_TC21	-0.20543	2.81494e-06	0.00453782	chr6	29680851	29680852	2	-	ZFP57		cg17438700_BC21	0.26912	1.58838e-06	0.00327341	chr12	31217794	31217795	2	-	NA
cg11747594_TC21	-0.169311	3.87146e-06	0.00542324	chr6	29680448	29680449	2	-	ZFP57		cg19034770_TC21	0.106468	2.36532e-06	0.0041446	chr8	8783743	8783744	2	+	MFHAS1
cg26244164_BC21	-0.109903	4.33732e-06	0.00569853	chr8	13129940	13129941	2	+	DLC1		cg19787097_TC21	0.163028	2.57633e-06	0.00433237	chr3	29335672	29335673	2	-	AC098650.1,RBMS3
cg20228636_BC21	-0.189924	5.81057e-06	0.00684827	chr6	29680748	29680749	2	-	ZFP57		cg02970458_TC21	0.150115	4.23609e-06	0.00566846	chr20	19260758	19260759	2	-	SLC24A3,SLC24A3-AS1
cg09344013_TC21	-0.152476	6.05024e-06	0.00700484	chr6	29681358	29681359	2	+	NA		cg06795995_TC21	0.125132	5.74271e-06	0.00680743	chr5	56908786	56908787	2	-	AC008937.1
cg22888160_TC21	-0.186949	8.88899e-06	0.00858313	chr1	152204797	152204798	2	-	FLG-AS1		cg24426391_TC21	0.163705	6.43695e-06	0.00721377	chr11	20363340	20363341	2	-	NA
cg20634833_BC21	-0.154765	1.05745e-05	0.00932457	chr22	26394388	26394389	2	+	NA		cg00430355_BC21	0.106085	6.81084e-06	0.0074097	chr2	152804498	152804499	2	+	NA
cg01529701_BC21	-0.105253	1.08096e-05	0.00946224	chr18	49045864	49045865	2	+	AC016866.1,DYM		cg06917450_TC21	0.139711	1.0441e-05	0.00926342	chr1	37690980	37690981	2	-	C1orf109
cg13968390_TC21	-0.123426	1.2807e-05	0.0103561	chr2	108288356	108288357	2	+	NA		cg12808797_BC21	0.134464	1.11139e-05	0.00958901	chr2	85951741	85951742	2	+	NA
cg24100841_TC21	-0.202178	1.31753e-05	0.0104804	chr6	29681247	29681248	2	-	NA		cg24754223_TC21	0.118602	1.41984e-05	0.0109532	chr10	3091364	3091365	2	-	PFKP
cg08227399_BC21	-0.258218	1.57014e-05	0.0115095	chr5	86546267	86546268	2	+	NA		cg03095414_BC21	0.118051	1.54467e-05	0.0113863	chr2	85951848	85951849	2	-	NA
cg21533743_BC21	-0.1486	1.6511e-05	0.0118842	chr16	87368517	87368518	2	-	FBXO31		cg02436349_BC21	0.133833	1.9353e-05	0.0130192	chr2	85951544	85951545	2	+	NA
cg00588198_TC21	-0.157423	1.85767e-05	0.0127248	chr6	29680675	29680676	2	-	ZFP57		cg25181997_TC21	0.118356	4.02038e-05	0.019535	chr6	44820599	44820600	2	-	AL133334.1,SUPT3H
cg15571646_BC21	-0.100103	1.87215e-05	0.0127653	chr2	237858708	237858709	2	-	NA		cg23067421_TC21	0.203525	5.13335e-05	0.0224676	chr17	80822795	80822796	2	-	RPTOR
cg02981003_BC21	-0.133755	2.85702e-05	0.0163164	chr10	133104407	133104408	2	+	ADGRA1		cg21141779_TC21	0.223772	5.51617e-05	0.0232814	chr16	11726224	11726225	2	-	TXNDC11
cg25838818_TC21	-0.105689	3.68231e-05	0.0186127	chr2	108288717	108288718	2	-	SULT1C2		cg06200302_BC21	0.10502	5.69172e-05	0.0236896	chr4	6695857	6695858	2	-	S100P
cg18756775_TC21	-0.130447	4.08459e-05	0.0197732	chr12	96224095	96224096	2	-	ELK3		cg27074582_TC21	0.123563	6.19735e-05	0.0247789	chr2	239192710	239192711	2	-	HDAC4
cg09359103_TC21	-0.11884	4.97107e-05	0.0221488	chr1	154867433	154867434	2	-	KCNN3		cg18165203_BC21	0.253183	6.45747e-05	0.0253552	chr15	72758751	72758752	2	+	ADPGK
cg15320980_BC21	-0.105862	5.08196e-05	0.0224188	chr8	632908	632909	2	-	ERICH1		cg17737388_TC21	0.105117	7.24764e-05	0.0269214	chr1	85258771	85258772	2	+	C1orf52
cg20069666_BC21	-0.102416	5.11555e-05	0.0224255	chr14	105801339	105801340	2	-	NA		cg03273007_TC21	0.127288	7.82752e-05	0.0279018	chr2	200172012	200172013	2	+	NA
cg06221963_TC21	-0.118746	5.19879e-05	0.0226265	chr1	154867337	154867338	2	+	KCNN3		cg19381136_BC21	0.157182	8.8902e-05	0.0296599	chr14	35370019	35370020	2	-	NA
cg18105134_BC21	-0.178307	5.98151e-05	0.0243691	chr13	113164786	113164787	2	-	PROZ		cg12033692_BC21	0.127548	8.95239e-05	0.0297572	chr17	76826808	76826809	2	+	NA
cg13835168_TC21	-0.156242	6.10403e-05	0.0246075	chr6	29680979	29680980	2	-	ZFP57		cg24088508_TC21	0.196634	9.12631e-05	0.0298809	chr1	37690790	37690791	2	+	C1orf109
cg10006828_TC21	-0.115956	6.31034e-05	0.0250376	chr3	101501869	101501870	2	-	SENP7		cg16110016_BC21	0.203965	0.000100626	0.0312243	chr6	118125912	118125913	2	+	SLC35F1
cg07538501_BC21	-0.104024	7.626e-05	0.0275969	chr4	189812000	189812001	2	+	FRG1-DT		cg27423959_BC21	0.111415	0.0001044	0.0319924	chr3	127227027	127227028	2	-	NA
cg10829391_BC21	-0.218382	7.98676e-05	0.0282116	chr14	100603380	100603381	2	-	NA		cg05401945_TC21	0.128618	0.000109846	0.0328625	chr3	56556706	56556707	2	-	NA
cg02779288_BC21	-0.150506	8.24305e-05	0.0287092	chr15	92614337	92614338	2	+	AC091544.5		cg15652532_BC21	0.187448	0.00015206	0.0384542	chr2	30446893	30446894	2	+	NA
cg18468919_BC21	-0.118633	9.21321e-05	0.0299885	chr8	119072110	119072111	2	-	COLEC10		cg17749961_BC21	0.120839	0.000167001	0.0401525	chr2	30446997	30446998	2	+	NA
cg20707527_BC21	-0.16228	0.000107651	0.0325898	chr8	104330894	104330895	2	+	DPYS		cg10326673_TC21	0.184928	0.000170089	0.0404233	chr2	30446891	30446892	2	+	NA
cg13983884_BC21	-0.123101	0.000112494	0.0332955	chr1	154745517	154745518	2	-	KCNN3		cg17760697_BC21	0.199773	0.000185219	0.0418671	chr5	9157089	9157090	2	+	SEMA5A
cg03098024_BC21	-0.113661	0.000135725	0.0364734	chr2	237924135	237924136	2	+	NA		cg21819782_TC21	0.103005	0.000208419	0.0447272	chr2	62382182	62382183	2	+	NA
cg15084585_BC21	-0.149305	0.000140114	0.036898	chr8	104330422	104330423	2	+	DPYS		cg19018884_BC21	0.101596	0.000212669	0.0452254	chr13	95213567	95213568	2	+	ABCC4
cg14575022_BC21	-0.119798	0.000153511	0.0385674	chr12	96224107	96224108	2	-	ELK3		cg13263947_BC21	0.104216	0.000224446	0.0465475	chr2	190578883	190578884	2	-	NA
cg20826898_BC21	-0.214942	0.000163029	0.0397003	chr6	160817400	160817401	2	+	NA		cg21358336_BC21	0.193102	0.000229317	0.047073	chr17	6655121	6655122	2	-	C17orf100
cg02860608_TC21	-0.10037	0.000201848	0.0438266	chr3	134380374	134380375	2	+	NA		cg13879990_BC21	0.102458	0.00024129	0.048058	chr9	87944752	87944753	2	+	AL353572.2
