## Supplementary material for "Epigenetic Signatures Reveal Biological Embedding of the Early-Life Environment Two Decades after Exposure to Adversity": Supplementary Table 5_KEGG.xlsx

### Sheet: DML_Epipath_KEGG_Pathway_meta_a
	category	subcategory	ID	Description	GeneRatio	BgRatio	RichFactor	FoldEnrichment	zScore	pvalue	p.adjust	qvalue	geneID	Count
hsa04725	Organismal Systems	Nervous system	hsa04725	Cholinergic synapse	25/592	116/8538	0.215517	3.10825	6.23998	2.57243e-07	8.41184e-05	6.55292e-05	5293/5578/815/818/196883/23533/1137/2788/5330/1131/9586/5290/3709/3784/773/54331/775/5579/596/816/776/23236/10681/3763/3761	25
hsa04360	Organismal Systems	Development and regeneration	hsa04360	Axon guidance	32/592	184/8538	0.173913	2.50823	5.64504	1.02117e-06	0.000166961	0.000130064	5293/5578/2048/815/22854/818/23365/5362/5727/9901/7869/6586/91653/6092/81029/91584/5590/57144/5290/6585/1808/57689/64221/5747/9037/3983/8482/7222/56963/5336/816/1073	32
hsa04911	Organismal Systems	Endocrine system	hsa04911	Insulin secretion	19/592	86/8538	0.22093	3.18632	5.56189	4.80699e-06	0.000505268	0.000393609	5578/815/818/196883/6513/5330/3782/1131/9586/3778/775/9699/5579/3781/816/776/23236/27094/11069	19
hsa04929	Organismal Systems	Endocrine system	hsa04929	GnRH secretion	16/592	65/8538	0.246154	3.5501	5.63294	6.18064e-06	0.000505268	0.000393609	5293/5578/8912/5330/3782/5290/9568/8913/3709/775/5579/3781/610/776/23236/3763	16
hsa04974	Organismal Systems	Digestive system	hsa04974	Protein digestion and absorption	21/592	105/8538	0.2	2.88446	5.3031	8.1959e-06	0.000536012	0.00041756	91522/1294/1302/80781/255631/1295/1299/5547/6546/6564/1284/11136/81578/1307/1308/3784/1282/1291/2006/1296/85301	21
hsa04928	Organismal Systems	Endocrine system	hsa04928	Parathyroid hormone synthesis, secretion and action	22/592	115/8538	0.191304	2.75905	5.18361	1.06385e-05	0.000574243	0.000447342	9365/5578/196883/4041/27347/6446/4208/5330/9586/2260/9826/4324/5144/65268/50964/3709/5337/5142/5579/596/4205/23236	22
hsa04724	Organismal Systems	Nervous system	hsa04724	Glutamatergic synapse	22/592	116/8538	0.189655	2.73526	5.13601	1.22927e-05	0.000574243	0.000447342	5578/2914/196883/2788/5330/2904/2898/116444/2899/2916/3709/5337/773/22941/54331/775/5579/2890/2900/776/23236/10681	22
hsa04510	Cellular Processes	Cellular community - eukaryotes	hsa04510	Focal adhesion	31/592	203/8538	0.152709	2.20242	4.7325	2.35795e-05	0.000888971	0.000692519	5293/5578/5499/3914/1299/1284/58498/80310/29780/7058/8395/5829/83660/7450/57144/5290/5728/595/1282/1291/5747/7410/5579/596/3480/5923/3673/5906/3675/1950/55742	31
hsa05205	Human Diseases	Cancer: overview	hsa05205	Proteoglycans in cancer	31/592	204/8538	0.151961	2.19162	4.70183	2.60251e-05	0.000888971	0.000692519	5293/5578/815/818/23365/5499/7483/2066/5727/355/3339/11211/7484/7478/81029/2260/5829/6383/5290/51384/3709/288/595/5747/7410/5579/2065/3480/3673/5336/816	31
hsa04020	Environmental Information Processing	Signal transduction	hsa04020	Calcium signaling pathway	36/592	254/8538	0.141732	2.04411	4.61084	2.82326e-05	0.000888971	0.000692519	5578/815/818/8912/2066/6546/6261/196883/219931/5330/5136/80310/1131/2904/2264/3269/552/2260/116444/6869/8913/3709/4772/2774/773/775/5027/5579/2065/777/5336/816/2769/776/1950/23236	36
hsa04713	Organismal Systems	Environmental adaptation	hsa04713	Circadian entrainment	19/592	97/8538	0.195876	2.82499	4.93387	2.99042e-05	0.000888971	0.000692519	5578/815/818/8912/6261/196883/2788/5330/2904/8913/54331/775/5579/2890/816/776/23236/10681/3763	19
hsa04934	Human Diseases	Endocrine and metabolic disease	hsa04934	Cushing syndrome	25/592	155/8538	0.16129	2.32618	4.54786	5.79021e-05	0.00157783	0.00122915	815/818/8912/7483/196883/6934/11211/5330/5087/7484/7478/81029/9586/1021/8913/51384/3709/595/775/23746/5906/816/776/23236/3949	25
hsa04728	Organismal Systems	Nervous system	hsa04728	Dopaminergic synapse	22/592	132/8538	0.166667	2.40372	4.4362	9.69403e-05	0.00243842	0.00189956	5578/815/818/5499/2788/1815/5330/2904/9586/3709/2774/773/54331/775/5579/2890/816/776/23236/10681/3763/1312	22
hsa04925	Organismal Systems	Endocrine system	hsa04925	Aldosterone synthesis and secretion	18/592	98/8538	0.183673	2.64899	4.48126	0.00011605	0.0027106	0.00211159	5578/815/818/8912/5581/196883/5330/5138/9586/8913/3709/747/775/5579/816/776/23236/3949	18
hsa04750	Organismal Systems	Sensory system	hsa04750	Inflammatory mediator regulation of TRP channels	18/592	99/8538	0.181818	2.62224	4.43124	0.000132889	0.00289698	0.00225678	5293/59341/5578/815/818/5499/5581/196883/162514/5330/3269/5290/3709/5579/5336/5583/816/23236	18
hsa05032	Human Diseases	Substance dependence	hsa05032	Morphine addiction	17/592	91/8538	0.186813	2.69428	4.43499	0.00014385	0.00293994	0.00229025	5578/2562/196883/2788/5136/2568/5138/4988/10846/5144/9568/773/5142/54331/5579/10681/3763	17
hsa04933	Human Diseases	Endocrine and metabolic disease	hsa04933	AGE-RAGE signaling pathway in diabetic complications	18/592	101/8538	0.178218	2.57031	4.33303	0.000173111	0.00332983	0.00259398	5293/5578/5581/1284/5330/4088/3569/5590/5290/7412/4772/595/1282/5579/2308/596/5336/23236	18
hsa04390	Environmental Information Processing	Signal transduction	hsa04390	Hippo signaling pathway	24/592	157/8538	0.152866	2.20468	4.15828	0.000190967	0.00346924	0.00270258	1740/5499/7483/3689/6934/7161/11211/26524/4088/7484/286204/7478/23286/81029/5590/23418/51384/6788/595/1496/999/85407/4092/2736	24
hsa04820	NA	NA	hsa04820	Cytoskeleton in muscle cells	31/592	232/8538	0.133621	1.92712	3.90771	0.000298717	0.00514107	0.00400496	1302/255631/1299/2192/2274/3339/1284/4000/88/58498/7058/4621/4606/84676/272/83660/6383/2199/9172/288/7140/11155/1282/1291/2006/85301/3673/2200/3675/84467/26287	31
hsa04921	Organismal Systems	Endocrine system	hsa04921	Oxytocin signaling pathway	23/592	155/8538	0.148387	2.14008	3.90968	0.00040138	0.00656256	0.00511231	5578/815/818/5565/5499/6261/196883/23533/785/4208/27092/5330/5607/3709/4772/595/775/5579/816/776/23236/3763/3761	23
hsa04066	Environmental Information Processing	Signal transduction	hsa04066	HIF-1 signaling pathway	18/592	110/8538	0.163636	2.36001	3.91847	0.000515138	0.00802144	0.0062488	5293/2034/5578/815/818/6513/3569/5290/5209/5579/596/112399/3480/3098/5336/816/5214/1950	18
hsa04720	Organismal Systems	Nervous system	hsa04720	Long-term potentiation	13/592	67/8538	0.19403	2.79836	4.03353	0.000585831	0.00870758	0.00678331	5578/815/818/5499/5330/2904/3709/775/5579/5906/2890/816/23236	13
hsa04012	Environmental Information Processing	Signal transduction	hsa04012	ErbB signaling pathway	15/592	86/8538	0.174419	2.51552	3.8554	0.000747846	0.0106324	0.00828278	5293/5578/815/818/2066/868/57144/5290/3084/5747/5579/2065/5336/816/1950	15
hsa05031	Human Diseases	Substance dependence	hsa05031	Amphetamine addiction	13/592	69/8538	0.188406	2.71724	3.90913	0.000785315	0.0106999	0.00833536	5578/815/818/5499/23237/2904/9586/116444/775/5579/2890/816/776	13
hsa01521	Human Diseases	Drug resistance: antineoplastic	hsa01521	EGFR tyrosine kinase inhibitor resistance	14/592	80/8538	0.175	2.5239	3.73773	0.00107446	0.0140539	0.0109482	5293/5578/80310/3569/5290/5728/3084/5579/2065/2621/596/3480/5336/1950	14
hsa04930	Human Diseases	Endocrine and metabolic disease	hsa04930	Type II diabetes mellitus	10/592	47/8538	0.212766	3.06857	3.88132	0.00118447	0.014897	0.0116049	5293/5581/5590/5290/8913/773/775/777/3098/776	10
hsa04931	Human Diseases	Endocrine and metabolic disease	hsa04931	Insulin resistance	17/592	109/8538	0.155963	2.24935	3.58301	0.0012713	0.0153968	0.0119943	5293/5565/5499/5581/28965/6513/3569/133522/9586/5590/5290/5728/1374/5579/2308/10998/376497	17
hsa05214	Human Diseases	Cancer: specific types	hsa05214	Glioma	13/592	76/8538	0.171053	2.46697	3.50616	0.00198535	0.022692	0.0176774	5293/5578/815/818/1021/5290/5728/595/5579/3480/5336/816/1950	13
hsa04310	Environmental Information Processing	Signal transduction	hsa04310	Wnt signaling pathway	23/592	174/8538	0.132184	1.9064	3.29704	0.00201244	0.022692	0.0176774	440193/5578/815/818/7483/6934/4041/11211/5330/4088/7484/7478/5467/81029/50964/51384/4772/595/79816/5579/85407/816/23236	23
hsa04670	Organismal Systems	Immune system	hsa04670	Leukocyte transendothelial migration	17/592	116/8538	0.146552	2.11361	3.29606	0.00253325	0.0276124	0.0215104	137075/5293/5578/3689/1364/9071/58498/5829/5290/7412/5747/7410/5579/1496/5906/5336/11069	17
hsa04148	Cellular Processes	Transport and catabolism	hsa04148	Efferocytosis	21/592	157/8538	0.133758	1.9291	3.20702	0.00268075	0.0282776	0.0220286	714/815/818/84466/29933/6446/6513/9261/5087/50636/5467/102/4772/286046/1374/5747/196527/51761/2621/6376/816	21
hsa05165	Human Diseases	Infectious disease: viral	hsa05165	Human papillomavirus infection	37/592	333/8538	0.111111	1.60248	3.061	0.00278417	0.0284507	0.0221634	5293/10474/1740/3914/7483/1299/355/6934/9223/1284/11211/7058/7484/55534/7478/81029/9586/1021/5829/5590/7450/23352/5290/51384/5728/595/84441/1282/1291/5747/23462/2308/3673/4600/3675/3107/1950	37
hsa05215	Human Diseases	Cancer: specific types	hsa05215	Prostate cancer	15/592	98/8538	0.153061	2.20749	3.28145	0.00290113	0.0287476	0.0223947	5293/7113/6934/80310/9586/2260/5290/5728/595/2308/6716/596/2119/3480/1950	15
hsa04727	Organismal Systems	Nervous system	hsa04727	GABAergic synapse	14/592	89/8538	0.157303	2.26868	3.28384	0.00305743	0.0294053	0.0229071	5578/2562/196883/2788/2568/9568/773/54331/775/5579/10243/776/10681/3763	14
hsa04024	Environmental Information Processing	Signal transduction	hsa04024	cAMP signaling pathway	27/592	226/8538	0.119469	1.72302	3.0067	0.00375989	0.0351281	0.0273652	5293/815/818/5499/5727/196883/1080/2904/10846/9586/116444/5144/5290/9568/5337/4772/5142/775/2696/7410/10257/5906/2890/816/610/776/11069	27
hsa04916	Organismal Systems	Endocrine system	hsa04916	Melanogenesis	15/592	101/8538	0.148515	2.14193	3.15097	0.00389825	0.0354091	0.0275841	5578/815/818/7483/196883/6934/11211/5330/7484/7478/81029/51384/5579/816/23236	15
hsa05222	Human Diseases	Cancer: specific types	hsa05222	Small cell lung cancer	14/592	93/8538	0.150538	2.1711	3.09938	0.00460348	0.0384783	0.029975	5293/3914/2272/1284/1021/5290/7186/5728/595/1282/5747/596/3673/3675	14
hsa04340	Environmental Information Processing	Signal transduction	hsa04340	Hedgehog signaling pathway	10/592	56/8538	0.178571	2.57541	3.22833	0.00464055	0.0384783	0.029975	5727/51684/91653/2121/595/596/55733/57154/132884/2736	10
hsa04927	Organismal Systems	Endocrine system	hsa04927	Cortisol synthesis and secretion	11/592	65/8538	0.169231	2.4407	3.18236	0.00468316	0.0384783	0.029975	8912/196883/5330/5087/9586/8913/3709/775/776/23236/3949	11
hsa05146	Human Diseases	Infectious disease: parasitic	hsa05146	Amoebiasis	15/592	103/8538	0.145631	2.10033	3.06648	0.00470682	0.0384783	0.029975	5293/5578/735/3914/3689/1284/5330/3569/5290/2774/1282/5747/5579/2769/23236	15
hsa04270	Organismal Systems	Circulatory system	hsa04270	Vascular smooth muscle contraction	18/592	134/8538	0.134328	1.93732	2.98496	0.0050073	0.0399363	0.0311108	5578/23365/5499/5581/196883/5330/552/3778/9826/3709/10335/10267/775/5579/5583/776/23236/27094	18
hsa04971	Organismal Systems	Digestive system	hsa04971	Gastric acid secretion	12/592	76/8538	0.157895	2.2772	3.0526	0.00571918	0.0445279	0.0346878	5578/815/818/196883/5330/1080/1131/3709/3784/5579/816/23236	12
hsa04514	Environmental Information Processing	Signaling molecules and interaction	hsa04514	Cell adhesion molecules	20/592	158/8538	0.126582	1.82561	2.85903	0.00627528	0.0476848	0.037147	137075/4897/22854/1013/3689/1364/9071/6900/5789/23114/26047/6383/7412/29851/57689/1002/3109/9378/999/3107	20
hsa04151	Environmental Information Processing	Signal transduction	hsa04151	PI3K-Akt signaling pathway	38/592	362/8538	0.104972	1.51394	2.72733	0.00641631	0.0476848	0.037147	5293/5578/3914/1299/2066/3718/23533/6446/3560/9223/23239/1284/2788/80310/7058/3569/2264/9586/1021/2260/7450/9863/5290/5728/5618/595/54331/1282/1291/5747/2065/596/3480/3673/3675/57521/1950/10681	38
hsa05225	Human Diseases	Cancer: specific types	hsa05225	Hepatocellular carcinoma	21/592	170/8538	0.123529	1.78158	2.80947	0.0068471	0.0497556	0.0387602	5293/8110/5578/7483/6934/4041/11211/4088/7484/7478/81029/1021/5290/29117/51384/5728/595/5579/3480/5336/6604	21
