## Supplementary material for "Epigenetic Signatures Reveal Biological Embedding of the Early-Life Environment Two Decades after Exposure to Adversity": Supplementary Table 6_Reactome.xlsx

### Sheet: DML_Epipath_Reactome_enrichment
ID	Description	GeneRatio	BgRatio	pvalue	p.adjust	qvalue	geneID	Count
R-HSA-1474244	Extracellular matrix organization	58/956	300/11091	2.95e-09	4.07e-06	3.84e-06	COL23A1/COL7A1/FURIN/COL11A2/PRKCA/COL18A1/COL24A1/COL8A1/LAMB3/DST/DDR1/ITGB2/COL9A3/FBLN1/HTRA1/ADAMTS4/HSPG2/COL4A2/ITGAE/CAPN3/CAST/ADAM19/CAPN13/ADAM12/TTR/ADAMTS2/CAPN11/COL21A1/SDC2/MMP15/VWF/FBLN2/ADAM10/COL16A1/VCAM1/MMP20/MATN4/COL17A1/TLL2/EFEMP1/CAPN5/COL4A1/COL6A1/LTBP2/ELN/SH3PXD2A/COL8A2/NRXN1/MFAP4/CDH1/COL27A1/ITGA2/FBN1/ITGA3/LOXL2/FBN3/LTBP1/HAPLN1	58
R-HSA-112314	Neurotransmitter receptors and postsynaptic signal transmission	42/956	205/11091	8.59e-08	5.94e-05	5.6e-05	NBEA/DLG2/PRKCA/CAMK2A/CAMK2G/PRKAB2/CHRNA1/GABRB3/ERBB4/ADCY4/NCALD/CHRNA4/GNG7/CACNG4/PLCB2/ACTN2/PRKAR1B/GRIN2B/PRKAR2B/GLRB/TUBB6/GRIK2/GRIN3B/GRIK3/GABBR2/GNAL/NRG1/GNG2/PRKCB/ARHGEF7/GABRA5/RASGRF1/CAMKK1/GRIA1/MAPT/CAMK2B/GRIK4/AP2A1/PLCB1/GNB5/KCNJ6/KCNJ4	42
R-HSA-112315	Transmission across Chemical Synapses	50/956	270/11091	1.53e-07	6.57e-05	6.19e-05	NBEA/DLG2/PRKCA/CAMK2A/CAMK2G/PRKAB2/CHRNA1/GABRB3/ERBB4/ADCY4/CACNB4/NCALD/CHRNA4/GNG7/CACNG4/PLCB2/ACTN2/ALDH2/PRKAR1B/GRIN2B/PRKAR2B/PPFIA4/GLRB/TUBB6/GRIK2/GRIN3B/GRIK3/GABBR2/GNAL/CACNA1A/NRG1/GNG2/PRKCB/ARHGEF7/GABRA5/CACNA1B/SYN3/RASGRF1/CACNA1E/CAMKK1/GRIA1/MAPT/CAMK2B/GRIK4/AP2A1/PLCB1/GNB5/KCNJ6/COMT/KCNJ4	50
R-HSA-112316	Neuronal System	67/956	410/11091	1.9e-07	6.57e-05	6.19e-05	NBEA/DLG2/PRKCA/CAMK2A/CAMK2G/PRKAB2/CHRNA1/GABRB3/ERBB4/ADCY4/KCNG2/CACNB4/NCALD/CHRNA4/GNG7/SYT2/KCND3/CACNG4/PLCB2/ACTN2/KCNN3/ALDH2/PRKAR1B/GRIN2B/PTPRD/PRKAR2B/SIPA1L1/PPFIA4/KCNB1/GLRB/TUBB6/GRIK2/KCNMA1/GRIN3B/GRIK3/GABBR2/SYT12/GNAL/KCNQ1/CACNA1A/SHANK2/NRG1/GNG2/PRKCB/ARHGEF7/KCNN2/NRXN1/KCNG4/GABRA5/CACNA1B/SYN3/RASGRF1/CACNA1E/CAMKK1/KCNA2/GRIA1/MAPT/CAMK2B/GRIK4/HCN2/AP2A1/PLCB1/GNB5/…	67
R-HSA-422356	Regulation of insulin secretion	22/956	78/11091	3.93e-07	0.000108739	0.000102536	PRKCA/KCNG2/GNG7/SLC2A1/PLCB2/CACNA1C/CHRM3/PRKAR1B/PRKAR2B/KCNB1/ADRA2C/ITPR2/CACNA1A/GNG2/RAP1A/CACNA1E/GNA15/CACNA1D/SYT5/PLCB1/GNB5/RAPGEF4	22
R-HSA-163685	Integration of energy metabolism	26/956	108/11091	1.07e-06	0.000245464	0.00023146	PRKCA/PRKAB2/ADCY4/KCNG2/GNG7/SLC2A1/PLCB2/CACNA1C/CHRM3/PRKAR1B/PRKAR2B/KCNB1/ADRA2C/ITPR2/ACLY/CACNA1A/GNG2/RAP1A/CACNA1E/GNA15/CACNA1D/SYT5/PLCB1/GNB5/ACACA/RAPGEF4	26
R-HSA-8948216	Collagen chain trimerization	15/956	44/11091	2.04e-06	0.000349063	0.000329149	COL23A1/COL7A1/COL11A2/COL18A1/COL24A1/COL8A1/COL9A3/COL4A2/COL21A1/COL16A1/COL17A1/COL4A1/COL6A1/COL8A2/COL27A1	15
R-HSA-111885	Opioid Signalling	23/956	92/11091	2.21e-06	0.000349063	0.000329149	NBEA/PRKCA/CAMK2A/CAMK2G/PPP1CA/ADCY4/GNG7/PLCB2/PDE1A/PRKAR1B/PRKAR2B/OPRM1/PDE4D/ITPR2/GNAL/PDE4B/GNG2/PPP3R1/CAMKK1/CAMK2B/GNA15/PLCB1/GNB5	23
R-HSA-1474228	Degradation of the extracellular matrix	30/956	140/11091	2.27e-06	0.000349063	0.000329149	COL23A1/COL7A1/FURIN/COL11A2/COL18A1/COL8A1/LAMB3/COL9A3/HTRA1/ADAMTS4/HSPG2/COL4A2/CAPN3/CAST/CAPN13/CAPN11/MMP15/ADAM10/COL16A1/MMP20/COL17A1/TLL2/CAPN5/COL4A1/COL6A1/ELN/COL8A2/CDH1/FBN1/FBN3	30
R-HSA-2022090	Assembly of collagen fibrils and other multimeric structures	17/956	61/11091	9.75e-06	0.00134793	0.00127103	COL7A1/COL11A2/COL18A1/COL24A1/COL8A1/LAMB3/DST/COL9A3/COL4A2/MMP20/COL17A1/TLL2/COL4A1/COL6A1/COL8A2/COL27A1/LOXL2	17
R-HSA-1474290	Collagen formation	21/956	90/11091	1.91e-05	0.00239622	0.00225952	COL23A1/COL7A1/COL11A2/COL18A1/COL24A1/COL8A1/LAMB3/DST/COL9A3/COL4A2/ADAMTS2/COL21A1/COL16A1/MMP20/COL17A1/TLL2/COL4A1/COL6A1/COL8A2/COL27A1/LOXL2	21
R-HSA-1650814	Collagen biosynthesis and modifying enzymes	17/956	67/11091	3.73e-05	0.00430086	0.0040555	COL23A1/COL7A1/COL11A2/COL18A1/COL24A1/COL8A1/COL9A3/COL4A2/ADAMTS2/COL21A1/COL16A1/COL17A1/TLL2/COL4A1/COL6A1/COL8A2/COL27A1	17
R-HSA-112040	G-protein mediated events	15/956	56/11091	5.38e-05	0.00571968	0.00539337	NBEA/PRKCA/CAMK2A/CAMK2G/ADCY4/PLCB2/PDE1A/PRKAR1B/PRKAR2B/ITPR2/GNAL/CAMKK1/CAMK2B/GNA15/PLCB1	15
R-HSA-112043	PLC beta mediated events	14/956	51/11091	7.08e-05	0.00699153	0.00659267	NBEA/PRKCA/CAMK2A/CAMK2G/ADCY4/PLCB2/PDE1A/PRKAR1B/PRKAR2B/ITPR2/CAMKK1/CAMK2B/GNA15/PLCB1	14
R-HSA-1442490	Collagen degradation	16/956	64/11091	7.63e-05	0.00702562	0.00662481	COL23A1/COL7A1/FURIN/COL11A2/COL18A1/COL8A1/COL9A3/COL4A2/MMP15/ADAM10/COL16A1/MMP20/COL17A1/COL4A1/COL6A1/COL8A2	16
R-HSA-216083	Integrin cell surface interactions	19/956	85/11091	8.78e-05	0.00758755	0.00715469	COL23A1/COL7A1/COL18A1/COL8A1/ITGB2/COL9A3/HSPG2/COL4A2/ITGAE/VWF/COL16A1/VCAM1/COL4A1/COL6A1/COL8A2/CDH1/ITGA2/FBN1/ITGA3	19
R-HSA-9620244	Long-term potentiation	9/956	24/11091	0.000100595	0.00817779	0.00771125	DLG2/CAMK2A/CAMK2G/ERBB4/ACTN2/GRIN2B/NRG1/GRIA1/CAMK2B	9
R-HSA-419037	NCAM1 interactions	12/956	42/11091	0.000152222	0.0116872	0.0110205	CACNA1H/COL9A3/CACNB4/ST8SIA2/COL4A2/CACNA1C/CNTN2/ST8SIA4/CACNA1G/COL4A1/COL6A1/CACNA1D	12
R-HSA-1489509	DAG and IP3 signaling	12/956	43/11091	0.000194796	0.0141688	0.0133605	NBEA/PRKCA/CAMK2A/CAMK2G/PRKCE/ADCY4/PDE1A/PRKAR1B/PRKAR2B/ITPR2/CAMKK1/CAMK2B	12
R-HSA-375165	NCAM signaling for neurite out-growth	15/956	63/11091	0.000228174	0.0157668	0.0148673	CACNA1H/COL9A3/CACNB4/ST8SIA2/COL4A2/SPTB/CACNA1C/CNTN2/FGFR1/ST8SIA4/CACNA1G/COL4A1/COL6A1/PTK2/CACNA1D	15
R-HSA-1500931	Cell-Cell communication	27/956	153/11091	0.000251142	0.0165275	0.0155846	CLDN23/CDH15/LAMB3/DST/PARD6G/ZEB2/CLDN4/CLDN10/ACTN2/FLNC/SDK1/PARVB/ADAM19/PXN/MAGI2/PIK3CA/CDH13/COL17A1/CDH4/PTK2/CDH7/SIRPB1/CDH1/FBLIM1/PIK3R2/LIMS1/PARVA	27
R-HSA-442755	Activation of NMDA receptors and postsynaptic events	19/956	93/11091	0.000306711	0.019267	0.0181678	NBEA/DLG2/CAMK2A/CAMK2G/PRKAB2/ERBB4/ACTN2/PRKAR1B/GRIN2B/PRKAR2B/TUBB6/GRIN3B/NRG1/ARHGEF7/RASGRF1/CAMKK1/GRIA1/MAPT/CAMK2B	19
R-HSA-438064	Post NMDA receptor activation events	17/956	80/11091	0.000386225	0.0232071	0.0218831	DLG2/CAMK2A/CAMK2G/PRKAB2/ERBB4/ACTN2/PRKAR1B/GRIN2B/PRKAR2B/TUBB6/NRG1/ARHGEF7/RASGRF1/CAMKK1/GRIA1/MAPT/CAMK2B	17
R-HSA-446728	Cell junction organization	21/956	115/11091	0.000744391	0.0428645	0.0404191	CLDN23/CDH15/LAMB3/DST/PARD6G/ZEB2/CLDN4/CLDN10/FLNC/SDK1/PARVB/ADAM19/PXN/CDH13/COL17A1/CDH4/CDH7/CDH1/FBLIM1/LIMS1/PARVA	21
R-HSA-399997	Acetylcholine regulates insulin secretion	5/956	10/11091	0.000820995	0.0429605	0.0405097	PRKCA/PLCB2/CHRM3/GNA15/PLCB1	5
R-HSA-428542	Regulation of commissural axon pathfinding by SLIT and ROBO	5/956	10/11091	0.000820995	0.0429605	0.0405097	SLIT3/ROBO2/SLIT1/ROBO3/NELL2	5
R-HSA-111933	Calmodulin induced events	10/956	37/11091	0.000870402	0.0429605	0.0405097	NBEA/PRKCA/CAMK2A/CAMK2G/ADCY4/PDE1A/PRKAR1B/PRKAR2B/CAMKK1/CAMK2B	10
R-HSA-111997	CaM pathway	10/956	37/11091	0.000870402	0.0429605	0.0405097	NBEA/PRKCA/CAMK2A/CAMK2G/ADCY4/PDE1A/PRKAR1B/PRKAR2B/CAMKK1/CAMK2B	10
R-HSA-1566948	Elastic fibre formation	11/956	44/11091	0.000992933	0.0473184	0.0446189	FURIN/FBLN1/FBLN2/EFEMP1/LTBP2/ELN/MFAP4/FBN1/LOXL2/FBN3/LTBP1	11
R-HSA-76002	Platelet activation, signaling and aggregation	38/956	263/11091	0.00106076	0.0488656	0.0460779	PRKCA/SCG3/PRKCE/CFD/PIK3R5/MGLL/GNG7/ACTN2/RHOG/ADRA2C/CD9/CSK/PRKCZ/VWF/MPIG6B/PIK3CA/ITIH3/ITPR2/DAGLA/GNG2/PTK2/VAV2/TRPC3/PRKCB/ABCC4/GAS6/PHACTR2/ADRA2B/CAP1/RAP1A/PLCG2/PRKCH/GNA15/PIK3R2/EGF/GNB5/DGKA/RAPGEF4	38
